# Endogamy and high prevalence of deleterious mutations in India: evidence from strong founder events

**DOI:** 10.1101/2024.08.21.24312342

**Authors:** Pratheusa Machha, Amirtha Gopalan, Yamini Elangovan, Sarath Chandra Mouli Veeravalli, Divya Tej Sowpati, Kumarasamy Thangaraj

**Affiliations:** CSIR-Centre for Cellular and Molecular Biology, Hyderabad, Telangana - 500007, India; Academy of Scientific and Innovative Research (AcSIR), Ghaziabad - 201002, India; Department of Rheumatology and Clinical Immunology, Krishna Institute of Medical Sciences, Secunderabad, Telangana - 500003, India; Department of Rheumatology and Clinical Immunology, Nizam’s Institute of Medical Sciences, Hyderabad, Telangana - 500082, India; Department of Biotechnology, Bharathidasan University, Tiruchirapalli, Tamil Nadu - 620024, India

**Keywords:** Founder event, Endogamy, Novel variants, Runs of Homozygosity, Pharmacogenomics

## Abstract

Founder events influence recessive diseases in highly endogamous populations. Several Indian populations have experienced significant founder events and maintained strict endogamy. Genomic studies in Indian populations often lack in addressing clinical implications of these phenomena. We performed whole-exome sequencing of 281 individuals from four South Indian groups to evaluate population-specific disease causing mutations associated with founder events. Our study revealed a high inbreeding rate of 59% across the groups. We identified ∼29.2% of the variants to be exclusive to a single population and uncovered 1,284 novel exonic variants, underscoring the genetic underrepresentation of Indian populations. Among these, 23 predicted as deleterious were found in heterozygous state, suggesting they may be pathogenic in a homozygous state and are common in the endogamous groups. Approximately 40-68% of the identified pathogenic variants showed significantly higher occurrence rates. Pharmacogenomic analysis revealed distinct allele frequencies in CYP450 and non-CYP450 gene variants, highlighting heterogeneous drug responses and associated risks. We report a high prevalence of ankylosing spondylitis in Reddys, linked to *HLA-B*27:04* allele and strong founder effect. Our findings emphasize the need for expanded genomic research in understudied Indian populations to elucidate disease risk and medical profiles, eventually aiming towards precision medicine and mitigating disease burden.
