## Supplementary Table 2 for "Endogamy and high prevalence of deleterious mutations in India: evidence from strong founder events": SuppTable2.xlsx

### Sheet: CommonNovel_comparisons
Comparison of exome variants with public datasets across groups
Population	Yadav		Kallar		Kalinga		Reddy
Category/ Reference dataset	Common	Private	Common	Private	Common	Private	Common	Private
1000G_phase3	67777	14984	66388	13996	59029	14570	65364	13891
gnomAD_exomes	79720	3041	77605	2779	70968	2631	76049	3206
ClinVar	14466	68295	14715	65669	14404	59195	13638	65617
dbSNP	73735	9026	70501	9883	62032	11567	68154	11101
GAs100K	64589	18172	63794	16590	56671	16928	62543	16712
Andamanese	45032	37729	41640	38744	36330	37269	39756	39499
Dalal et.al	80944	1817	77524	2860	69484	4115	75107	4148
TopMed	81593	1168	78687	1697	71106	2493	76710	2545
Draft human pangenome	71692	11069	66349	14035	59940	14159	62973	16282
Final Novel variants		86		205		472		526

### Sheet: MAFdistribution
Minor Allele frequency distribution of Known and Novel variants
Type	Number	Population	Category
Known	19477	Yadav	Rare
Novel	79	Yadav	Rare
Known	37791	Yadav	Common
Novel	7	Yadav	Common
Known	25357	Yadav	VeryCommon
Novel	0	Yadav	VeryCommon
Known	23929	Kallar	Rare
Novel	199	Kallar	Rare
Known	33339	Kallar	Common
Novel	6	Kallar	Common
Known	22788	Kallar	VeryCommon
Novel	0	Kallar	VeryCommon
Known	21705	Kalinga	Rare
Novel	405	Kalinga	Rare
Known	30360	Kalinga	Common
Novel	65	Kalinga	Common
Known	21062	Kalinga	VeryCommon
Novel	2	Kalinga	VeryCommon
Known	17416	Reddy	Rare
Novel	485	Reddy	Rare
Known	32456	Reddy	Common
Novel	41	Reddy	Common
Known	20207	Reddy	VeryCommon
Novel	0	Reddy	VeryCommon
