## Supplementary Table 3 for "Endogamy and high prevalence of deleterious mutations in India: evidence from strong founder events": SuppTable3.xlsx

### Sheet: Kalinga_deleteriousVariants
Allele frequency distribution and comparison with 1000G_phase3 and GenomeAsia100k datasets for the known deleterious variants in Kalinga population
CHR	POS	ID	REF	ALT	Gene	AltHetCount	AltHomCount	RefHomCount	Gas100k		1000G_phase3		Associated disorder
									padj	OddsRatio	padj	OddsRatio
1	53906216	rs201420507	G	A	DIO1	3	0	70	0.239262	1.95899	0.0619772	4.43357	Thyroid_hormone_metabolism\x2c_abnormal\x2c_2
1	145927447	rs139428292	C	T	LIX1L-AS1	3	0	70	0.0136262	15.1678	0.22199	2.20629	Radial_aplasia-thrombocytopenia_syndrome
1	152307547	rs138726443	G	A	FLG	3	0	70	1.53418e-143	5367.9			FLG-related_disorders|Dermatitis\x2c_atopic\x2c_2|Ichthyosis_vulgaris
1	152311468	rs141375260	G	A	FLG	5	0	68			1.86325e-05	45.1418	not_provided
1	168104855	rs200635937	A	T	GPR161	7	0	66	0.198828	2.52113	5.42996e-05	11.6148	Pituitary_stalk_interruption_syndrome
3	11358545	rs36117895	T	C	ATG7	4	0	69	5.33379e-16	9.00257	1	0.897955	NAFLD1|Spinocerebellar_ataxia_autosomal_recessive\31
4	24800212	rs1799895	C	G	SOD3	4	1	67	0.580333	0.354437	0.22199	1.74334	Superoxide_dismutase\x2c_elevated_extracellular
4	150806269	rs532289025	A	G	LRBA	3	0	70	0.00666903	62.913	0.000699851	53.4336	Combined_immunodeficiency_due_to_LRBA_deficiency
6	31758201	rs28399976	C	G	MSH5;MSH5-SAPCD1	3	0	70	0.777293	0.460106	0.53082	1.40448	Genetic_non-acquired_premature_ovarian_failure
10	93613205	rs765296989	G	T	PDE6C	5	0	68					Achromatopsia
11	27377180	rs117543292	C	A	LGR4	9	0	64	0.580333	1.27547	0.00138704	4.45828	DELAYED_PUBERTY\x2c_SELF-LIMITED
12	6011666	rs574811308	C	G	VWF	3	0	70			0.000699851	53.4336	von_Willebrand_disease_type_1
12	31090065	rs71230307	G	A	DDX11	2	1	69					not_provided
14	87945632	rs749893889	G	A	GALC	3	0	70	1.04942e-06	72.8705			Galactosylceramide_beta-galactosidase_deficiency
16	27344882	rs1805010	A	G	IL4R	27	4	42	8.07311e-24	0.0423997	2.72194e-06	0.37759	Acquired_immunodeficiency_syndrome\x2c_slow_progression_to|Atopy\x2c_resistance_to
16	69711242	rs1800566	G	A	NQO1	29	15	29	6.2501e-20	0.0406389	0.00739001	1.6712	Lung_carcinoma|Benzene_toxicity\x2c_susceptibility_to|Leukemia\x2c_post-chemotherapy\x2c_susceptibility_to|Breast_cancer\x2c_post-chemotherapy_poor_survival_in
11	5226925	rs33915217	C	.	HBB	0	0	24	0.566277	1.4979	0.00595109	36.8841	Heinz_body_anemia|Dominant_beta-thalassemia|Hb_SS_disease|alpha_Thalassemia|Beta-thalassemia_HBB/LCRB|Beta-thalassemia_major|beta_Thalassemia|Malaria\x2c_susceptibility_to|Erythrocytosis\x2c_familial\x2c_6|Inborn_genetic_diseases|Methemoglobinemia\x2c_beta-globin_type|Fetal_hemoglobin_quantitative_trait_locus_1|Beta-plus-thalassemia
12	6018443	rs61750595	G	A	VWF	17	0	6					von_Willebrand_disease_type_1|von_Willebrand_disease_type_3|von_Willebrand_disorder
17	3494408	rs12948217	C	A	ASPA	4	1	19	0.27179	1.57723	0.249757	0.561886	Spongy_degeneration_of_central_nervous_system|Inborn_genetic_diseases|Canavan_Disease\x2c_Familial_Form
17	34252769	rs1024611	A	G	LINC01989;CCL2	7	3	14	0.000971821	0.249661	0.261204	0.649499	Mycobacterium_tuberculosis\x2c_susceptibility_to
2	173263785	rs3769148	C	A	MAP3K20	9	0	15					Split-foot_malformation-mesoaxial_polydactyly_syndrome
12	21574248	rs150382575	G	A	GYS2	1	0	23	0.00666903	30.3566	0.0359934	108.404	Glycogen_Storage_disorder\due_to_hepatic_glycogen_synthase_deficiency
14	77327990	rs140540096	G	A	GSTZ1	1	0	23			0.0359934	108.404	not_provided
17	60663168	rs146477590	C	A	PPM1D	1	0	23	1	0.941489	0.22199	5.4	not_provided
19	48750557	rs28934588	A	C	FUT1	1	0	23	0.239262	7.68085	0.0619772	36.1206	Bombay_phenotype\digenic
19	48970958	rs561646250	C	A	GYS1	1	0	23	0.371046	3.40189	0.0505824	54.1915	Glycogen_storage_disease\due_to_muscle_and_heart_gylcogen_synthase_deficiency
2	47414282	rs63750058	C	A	MSH2	1	0	23					Hereditary_nonpolyposis_colorectal_neoplasms|Lynch_Syndrome_1
3	15453850	rs536042715	G	A	COLQ	1	0	23	1.44294e-59	195.717	0.0938186	18.0496	Congenital_myasthenic_syndrome_5
3	165830030	rs104893684	A	G	BCHE	1	0	23	0.266985	6.14043	0.101884	15.4681	Deficiency_of_Butyrylcholinesterase
5	132384155	rs121908889	G	A	SLC22A5	1	0	23					Renal_Carnitine_transport_defect

### Sheet: Kallar_deleteriousVariants
Allele frequency distribution and comparison with 1000G_phase3 and GenomeAsia100k datasets for the known deleterious variants in Kallar population
CHR	POS	ID	REF	ALT	Gene	AltHetCount	AltHomCount	RefHomCount	Gas100k		1000G_phase3		Associated disorder
									padj	OddsRatio	padj	OddsRatio
3	11358545	rs36117895	T	C	ATG7	8	0	64	0.767916	1.24135	0.118276	1.87514	NAFLD1
4	24800212	rs1799895	C	G	SOD3	16	1	55	0.0439965	2.84414	4.23144e-07	5.72811	Superoxide_dismutase\x2c_elevated_extracellular
6	31758201	rs28399976	C	G	MSH5	5	0	67	1.40819e-08	9.82955	0.10107	2.40815	Genetic_non-acquired_premature_ovarian_failure
11	27377180	rs117543292	C	A	LGR4	4	0	68	0.0747706	2.09474	0.174781	1.939	DELAYED_PUBERTY\x2c_SELF-LIMITED
14	75006701	rs113994016	A	G	EIF2B2	4	0	68			5.2433e-05	72.7714	Premature_ovarian_insufficiency
16	27344882	rs1805010	A	G	IL4R	27	24	21	2.75809e-22	0.0541435	0.141079	1.30163	Acquired_immunodeficiency_syndrome\x2c_slow_progression_to|Atopy\x2c_resistance_to
16	69711242	rs1800566	G	A	NQO1	34	15	23	1.76591e-18	0.0553463	0.000608821	1.97145	Lung_carcinoma|Benzene_toxicity\x2c_susceptibility_to|Leukemia\x2c_post-chemotherapy\x2c_susceptibility_to|Breast_cancer\x2c_post-chemotherapy_poor_survival_in
17	7221580	rs369560930	G	A	ACADVL	4	0	68					Very_long_chain_acyl-CoA_dehydrogenase_deficiency
17	44259326	rs571740084	T	A	SLC4A1	4	0	68	0.0747706	3.73247	0.00374226	11.1714	Renal_tubular_acidosis\x2c_distal\x2c_4\x2c_with_hemolytic_anemia|Autosomal_recessive_distal_renal_tubular_acidosis
11	6394309	rs199915216	C	A	SMPD1	1	0	23	3.16623e-87	856.477	0.0616416	54.1915	Niemann-Pick_disease\x2c_type_A
12	6018443	rs61750595	G	A	VWF	16	0	8					von_Willebrand_disease_type_1|von_Willebrand_disease_type_3|von_Willebrand_disorder
14	23418388	rs1057517881	G	C	MYH7	1	0	23					not_provided
17	3494408	rs12948217	C	A	ASPA	7	4	13	3.74184e-16	4.61563	0.10107	1.78782	Spongy_degeneration_of_central_nervous_system|Inborn_genetic_diseases|Canavan_Disease\x2c_Familial_Form
17	34252769	rs1024611	A	G	LINC01989;CCL2	7	0	17	0.0898363	1.3981	0.00374226	0.29855	Mycobacterium_tuberculosis\x2c_susceptibility_to
17	60663168	rs146477590	C	A	PPM1D	3	0	21	1	0.941489	0.00374226	16.92	not_provided
19	11105457	rs121908039	G	A	LDLR	1	0	23					Familial_hypercholesterolemia|Hypercholesterolemia\x2c_familial\x2c_1|Homozygous_familial_hypercholesterolemia|Cardiovascular_phenotype
2	173263785	rs3769148	C	A	MAP3K20	11	2	11					Split-foot_malformation-mesoaxial_polydactyly_syndrome
3	15453850	rs536042715	G	A	COLQ	1	0	23	0.232756	6.14043	0.10107	18.0496	Congenital_myasthenic_syndrome_5
5	162095551	rs796052505	G	A	GABRG2	1	0	22					Febrile_seizures\x2c_familial\x2c_8|Developmental_and_epileptic_encephalopathy\x2c_74|Inborn_genetic_diseases|Epilepsy\x2c_childhood_absence_2
5	177210738	rs201327209	C	A	NSD1	2	0	22	0.128803	4.45342	0.00914609	27.6522	Sotos_syndrome_1
9	21971183	rs104894099	A	C	CDKN2A	1	0	23			1.88955e-08	89.3509	Familial_melanoma|Melanoma-pancreatic_cancer_syndrome|Hereditary_cancer-predisposing_syndrome

### Sheet: Reddy_deleteriousVariants
Allele frequency distribution and comparison with 1000G_phase3 and GenomeAsia100k datasets for the known deleterious variants in Reddy population
CHR	POS	ID	REF	ALT	Gene	AltHetCount	AltHomCount	RefHomCount	Gas100k		1000G_phase3		Associated disorder
									padj	OddsRatio	padj	OddsRatio
1	34761640	rs148182439	G	A	GJB4	2	0	48	0.000471697	inf			Erythrokeratodermia_variabilis_et_progressiva_1|Erythrokeratodermia_variabilis_et_progressiva_2
1	168104855	rs200635937	A	T	GPR161	2	0	48	0.053453	3.72917	0.13742	4.70686	Pituitary_stalk_interruption_syndrome
2	71520210	rs886042617	T	C	DYSF	4	0	46					Autosomal_recessive_limb_girdle_muscular_Dystrophy\type_2B
3	11358545	rs36117895	T	C	ATG7	4	0	46	1	0.607469	0.597205	1.32823	NAFLD1
4	54281602	rs2291591	C	T	PDGFRA	2	1	47	8.03725e-13	18.3579	0.490857	0.592164	Myeloproliferative_neoplasm\x2c_unclassifiable
5	177607309	rs187063864	C	T	B4GALT7	3	0	47			0.000113717	157.577	Ehlers-Danlos_syndrome_progeroid_type_1\progeroid_type
6	31464003	rs2395029	T	G	HCP5	11	2	36	0.782332	1.14438	1.56829e-05	5.14277	Abacavir_hypersensitivity|Drug-induced_liver_injury_due_to_flucloxacillin
7	50476625	rs201951824	C	T	DDC	4	0	46					Deficiency_of_aromatic-L-amino-acid_decarboxylase
10	71351785	rs397514626	T	C	SLC29A3	2	0	48					Histiocytosis_Lymphadenopathy_plus_syndrome
11	126345546	rs137941190	C	T	DCPS	8	0	42	0.770976	1.38678	1.32505e-08	44.2261	Al-Raqad_syndrome
12	6034812	rs41276738	C	T	VWF	5	0	45	1.31014e-05	76.1579	2.60458e-05	29.7485	Thrombocytopenia|Abnormal_bleeding|Abnormality_of_coagulation|von_Willebrand_disease_type_1|von_Willebrand_disease_type_3|von_Willebrand_disease_type_2|von_Willebrand_disease_type_2N|von_Willebrand_disorder
13	20189511	rs104894396	C	T	GJB2	4	0	46	0.00423773	6.8756	1.56829e-05	106.125	Hearing_impairment|Mutilating_keratoderma|Autosomal_dominant_keratitis-ichthyosis-hearing_loss_syndrome|Palmoplantar_keratoderma-deafness_syndrome|Knuckle_pads\x2c_deafness_AND_leukonychia_syndrome|Autosomal_recessive_nonsyndromic_hearing_loss_1A|X-linked_mixed_hearing_loss_with_perilymphatic_gusher|Autosomal_dominant_nonsyndromic_hearing_loss_3A|Ichthyosis\x2c_hystrix-like\x2c_with_hearing_loss|…
15	75358562	rs62029711	C	T	MAN2C1	5	0	45	0.000150758	60.2917	4.40894e-05	24.3301	Congenital_disorder_of_deglycosylation_2
16	23398116	rs768615420	G	T	COG7	2	0	48	1.31014e-05	76.1579			COG7_congenital_disorder_of_glycosylation
16	27344882	rs1805010	A	G	IL4R	23	7	20	8.09479e-18	0.0307182	0.173967	0.703293	Acquired_immunodeficiency_syndrome\x2c_slow_progression_to|Atopy\x2c_resistance_to
16	69711242	rs1800566	G	A	NQO1	17	10	21	0.719332	1.13767	0.0796965	1.54541	Benzene_toxicity\x2c_susceptibility_to|Breast_cancer\x2c_post-chemotherapy_poor_survival_in
11	17634218	rs751369871	CG	C	OTOG	3	0	47					Autosomal_recessive_nonsyndromic_hearing_loss_18B
12	6018443	rs61750595	G	A	VWF	16	0	8					von_Willebrand_disease_type_1|von_Willebrand_disease_type_3|Hereditary_von_Willebrand_disorder
17	3494408	rs12948217	C	.	ASPA	0	0	21	3.97345e-05	2.66298	0.0387026	2.15692	Spongy_degeneration_of_central_nervous_system|Inborn_genetic_diseases|Canavan_Disease\x2c_Familial_Form
19	4117553	rs121434498	A	C	MAP2K2	2	0	22					Pancreatic_adenocarcinoma|Malignant_melanoma_of_skin|Gastric_adenocarcinoma|Squamous_cell_carcinoma_of_the_head_and_neck|Cardiofaciocutaneous_syndrome_4|Cardio-facio-cutaneous_syndrome
2	173263785	rs3769148	C	A	MAP3K20	12	4	8					Split-foot_malformation-mesoaxial_polydactyly_syndrome
3	15453850	rs536042715	G	A	COLQ	2	0	22	1.13156e-28	224.467	0.0071989	36.8841	Congenital_myasthenic_syndrome_5
10	16940152	rs143944436	G	A	CUBN	1	0	23	0.0361437	14.7551			Imerslund-Grasbeck_syndrome|Proteinuria\x2c_chronic_benign|Imerslund-Grasbeck_syndrome_type_1
11	27377180	rs117543292	C	A	LGR4	1	0	23	5.69158e-111	1241.04	0.0387026	3.57183	DELAYED_PUBERTY\x2c_SELF-LIMITED
11	67519792	rs149712664	C	A	CABP2	1	0	23	5.74118e-73	665.159			Autosomal_recessive_nonsyndromic_hearing_loss_93|Hearing_loss\x2c_autosomal_recessive
11	77142737	rs1052030	T	A	MYO7A	11	5	8	9.1045e-13	0.111677	0.434581	0.737343	Usher_syndrome_type_1|Autosomal_recessive_nonsyndromic_hearing_loss_2
17	34252769	rs1024611	A	G	LINC01989;CCL2	9	2	13	8.70466e-07	0.0759838	0.334559	0.649499	Mycobacterium_tuberculosis\x2c_susceptibility_to
4	24800212	rs1799895	C	G	SOD3	1	0	23	9.92397e-06	6.18746	1	0.853123	Superoxide_dismutase\x2c_elevated_extracellular
5	132385355	rs185551386	G	A	SLC22A5	1	0	23			0.0387026	108.404	Renal_carnitine_transport_defect
6	161785820	rs34424986	G	A	PRKN	1	0	23			0.0071989	51.9796	Neoplasm_of_ovary|Lung_carcinoma|Autosomal_recessive_juvenile_Parkinson_disease_2|Leprosy\x2c_susceptibility_to\x2c_2|Young-onset_Parkinson_disease

### Sheet: Yadav_deleteriousVariants
Allele frequency distribution and comparison with 1000G_phase3 and GenomeAsia100k datasets for the known deleterious variants in Yadav population
CHR	POS	ID	REF	ALT	Gene	AltHetCount	AltHomCount	RefHomCount	Gas100k		1000G_phase3		Associated disorder
									padj	OddsRatio	padj	OddsRatio
1	168104855	rs200635937	A	T	GPR161	5	0	81	1.20331e-08	9.81613	0.00332682	6.90528	Pituitary_stalk_interruption_syndrome
3	11358545	rs36117895	T	C	ATG7	5	0	81	0.000538363	3.1314	1	0.954414	NAFLD1\Spinocerebellar_ataxia_autosomal_recessive
4	24800212	rs1799895	C	G	SOD3	11	0	75	0.862608	1.0283	0.00828473	2.73953	Superoxide_dismutase\x2c_elevated_extracellular
5	136054857	rs376761086	G	A	TGFBI	3	1	82	5.55145e-55	238.739	0.000830512	16.9228	Granular_corneal_dystrophy
6	31758201	rs28399976	C	G	MSH5	10	0	76	0.762052	0.460106	0.00126129	4.13251	Genetic_non-acquired_premature_ovarian_failure
6	32038514	rs9378251	C	T	CYP21A2	4	0	80					Classic_congenital_adrenal_hyperplasia_due_to_21-hydroxylase_deficiency
11	27377180	rs117543292	C	A	LGR4	10	0	76	0.757844	0.758302	0.00126129	4.18919	DELAYED_PUBERTY\x2c_SELF-LIMITED
16	27344882	rs1805010	A	G	IL4R	41	8	37	3.47853e-21	0.102839	0.00322103	0.593543	Acquired_immunodeficiency_syndrome\x2c_slow_progression_to
13	23331198	rs775863207	CTGATA	C	SACS	4	0	82					Charlevoix-Saguenay_spastic_ataxia
12	6018443	rs61750595	G	A	VWF	20	0	3					von_Willebrand_disease_type_1|von_Willebrand_disease_type_3|von_Willebrand_disorder
16	69711242	rs1800566	G	A	NQO1	13	2	9	1.62419e-21	0.0579976	0.00107461	1.81712	Lung_carcinoma|Benzene_toxicity\x2c_susceptibility_to|Leukemia\x2c_post-chemotherapy\x2c_susceptibility_to|Breast_cancer\x2c_post-chemotherapy_poor_survival_in
17	3494408	rs12948217	C	A	ASPA	7	0	17	0.0105916	0.184625	0.501084	0.671523	Spongy_degeneration_of_central_nervous_system|Inborn_genetic_diseases|Canavan_Disease\x2c_Familial_Form
17	34252769	rs1024611	A	G	LINC01989;CCL2	11	0	13	0.0847806	0.519565	0.0937128	0.519869	Mycobacterium_tuberculosis\x2c_susceptibility_to|coronary_artery_disease\development_of\in_HIV
2	173263785	rs3769148	C	A	MAP3K20	10	1	13					Split-foot_malformation-mesoaxial_polydactyly_syndrome
3	165830030	rs104893684	A	G	BCHE	1	1	22	6.85473e-07	17.8148	0.000830512	48.4667	Deficiency_of_butyrylcholinesterase
11	77156904	rs28934610	G	A	MYO7A	1	0	23					Usher_Syndrome_type_1B|Rare_genetic_Deafness|Retinal_dystrophy
19	35849274	rs749341977	G	A	NPHS1	1	0	23					Finnish_congenital_nephrotic_syndrome
2	27313032	rs121909723	G	A	MPV17	1	0	23					Mitochondrial_DNA_depletion_syndrome_6\Syndrome_15|Charcot_Marie_Tooth_disease\axonal\type2EE
5	177210738	rs201327209	C	A	NSD1	1	0	23	0.499245	2.17933	0.102568	13.5319	Sotos_Syndrome_1
