## Supplementary Table 4 for "Endogamy and high prevalence of deleterious mutations in India: evidence from strong founder events": SuppTable4.xlsx

### Sheet: CPDB_GOenrichment
Enrichment analysis of the identified deleterious variants
Populaiton	p-value	q-value	term_goid	term_category	term_level	term_name	members_input_overlap	members_input_overlap_geneids	size	effective_size
Kalinga	0.000624554	0.0193612	GO:0004601	m	2	peroxidase activity	2954; 3043; 3045; 137902	HBD; PXDNL; GSTZ1; HBB	53	53
Kallar	0.000149728	0.0047913	GO:0016787	m	2	hydrolase activity	354; 443; 590; 1066; 2072; 2098; 4292; 4361; 4439; 4648; 5408; 5470; 43847; 7179; 8314; 8493; 8837; 8871; 9510; 9630; 10004; 10351; 11173; 340273; 43849; 479; 56164; 23499; 50940; 84181; 153642; 56649; 221223; 58190; 91351; 390443; 390928; 64772	ACP7; KLK12; MACF1; ERCC4; MSH5; KLK14; BCHE; PDE11A; NAALADL1; ADAMTS7; PNLIPRP2; ADAMTS1; ASPA; TPTE; TMPRSS4; MLH1; ESD; CFLAR; CES5A; ABCB5; SYNJ2; DDX60L; CTDSP1; RNASE9; MRE11; PPEF2; ATP12A; CES1; PPM1D; ENGASE; CHD6; ARSK; STK31; GNA14; KLK3; BAP1; ABCA8; MYO7B	2589	2534
Kallar	0.000666653	0.0106665	GO:0004784	m	2	superoxide dismutase activity	1728; 6649	SOD3; NQO1	5	5
Kallar	0.000202185	0.0115246	GO:0034455	c	2	t-UTP complex	55127; 25926	NOL11; HEATR1	3	3
Kallar	0.00077139	0.0219846	GO:0005581	c	2	collagen trimer	1289; 1290; 1306; 4481; 729238	COL5A2; COL15A1; COL5A1; SFTPA2; MSR1	87	87
Reddy	5.97932e-05	0.00191338	GO:0005044	m	2	scavenger receptor activity	948; 4481; 84171; 56649; 55576	TMPRSS4; STAB2; LOXL4; CD36; MSR1	47	47
Reddy	0.000742674	0.0118828	GO:0016787	m	2	hydrolase activity	354; 443; 1066; 1107; 2072; 4057; 4123; 4292; 4361; 4594; 4647; 5408; 5470; 43847; 8493; 8837; 9510; 9914; 10004; 10349; 10753; 340273; 43849; 56164; 81570; 85015; 84181; 87178; 55345; 23175; 28960; 56649; 89932; 221223; 58190; 91351; 390443; 201626	PAPLN; KLK12; PNPT1; ERCC4; KLK14; ATP2C2; CLPB; NAALADL1; DCPS; CHD3; PNLIPRP2; ADAMTS1; ASPA; CHD6; USP45; TMPRSS4; MLH1; CFLAR; CES5A; ABCB5; DDX60L; CTDSP1; CAPN9; MAN2C1; RNASE9; MRE11; PPEF2; CES1; MMUT; PPM1D; LTF; PDE12; ABCA10; ZGRF1; LPIN1; STK31; KLK3; MYO7A	2589	2534
Reddy	0.00064601	0.0348845	GO:0044459	c	2	plasma membrane part	576; 783; 948; 1496; 1630; 2015; 2046; 2206; 2706; 2994; 3119; 3566; 3680; 4240; 4481; 4582; 4647; 6583; 6584; 8029; 8711; 8837; 8989; 9123; 9626; 9914; 10004; 10599; 340273; 80036; 26509; 84440; 117532; 283375; 55366; 4897; 23255; 24146; 257062; 127534; 55576	ITGA9; MFGE8; EPHA8; NRCAM; ADGRE1; CD36; GJB4; SLCO1B1; ATP2C2; TRPA1; MS4A2; MYOF; NAALADL1; MSR1; TMC2; LGR4; CACNB2; GJB2; DCC; CFLAR; HLA-DQB1; ABCB5; ADGRB2; TRPM3; IL4R; CUBN; MUC1; CLDN15; CATSPERD; GYPB; SLC39A5; CTNNA2; TNK1; RAB11FIP4; SLC16A3; SLC22A4; SLC22A5; MTCL1; STAB2; MYO7A; GUCA1C	3026	2788
Reddy	0.00450403	0.0472989	GO:0043167	m	2	ion binding	311; 443; 1107; 1290; 1666; 1806; 2015; 2046; 2706; 2983; 3680; 3707; 4057; 4123; 4240; 4242; 4292; 4361; 4594; 4647; 4938; 5071; 164714; 5408; 5470; 6583; 6584; 6649; 8029; 8493; 8711; 9510; 9626; 9914; 10004; 10349; 84364; 10753; 11285; 340273; 5891; 79744; 56164; 26509; 81570; 8292; 85015; 84171; 84181; 51475; 84440; 117248; 84527; 3621; 414149; 152110; 54981; 55276; 120824; 55345; 22885; 8979…	FER1L6; ITGA9; PDE12; TRIM51GP; MFNG; SIGLEC10; MFGE8; EPHA8; ADGRE1; PRKN; NMRK1; COLQ; ARFGAP2; ZNF419; ATP2C2; CLPB; NEK10; MYOF; NAALADL1; NAGS; NPNT; MOK; CHD3; PNLIPRP2; ADAMTS1; ASPA; DPYD; USP45; NAGK; GJB2; MLH1; B4GALT7; OAS1; ITPKB; ABCB5; ANXA11; LOXL4; CTDSP1; CAPN9; ZNF559; SCUBE2; MAN2C1; SOD3; CUBN; MRE11; PPEF2; TTLL8; PGM2; COL5A2; MMUT; PPM1D; STAB2; LTF; ABLIM3; MARCHF10; STK3…	6337	6227
Reddy	0.00591236	0.0472989	GO:0022857	m	2	transmembrane transporter activity	783; 948; 2706; 6583; 6584; 8989; 9123; 9914; 10349; 10599; 51092; 340273; 79815; 80036; 150159; 117532; 283375; 127534	ABCA10; SLCO1B1; NIPAL2; TMC2; CACNB2; SLC16A3; GJB2; GJB4; CD36; SIDT2; SLC22A4; SLC22A5; ABCB5; ATP2C2; TRPA1; SLC9B1; SLC39A5; TRPM3	1067	1051
Yadav	0.000149728	0.0047913	GO:0016787	m	2	hydrolase activity	354; 443; 590; 1066; 2072; 2098; 4292; 4361; 4439; 4648; 5408; 5470; 43847; 7179; 8314; 8493; 8837; 8871; 9510; 9630; 10004; 10351; 11173; 340273; 43849; 479; 56164; 23499; 50940; 84181; 153642; 56649; 221223; 58190; 91351; 390443; 390928; 64772	ACP7; KLK12; MACF1; ERCC4; MSH5; KLK14; BCHE; PDE11A; NAALADL1; ADAMTS7; PNLIPRP2; ADAMTS1; ASPA; TPTE; TMPRSS4; MLH1; ESD; CFLAR; CES5A; ABCB5; SYNJ2; DDX60L; CTDSP1; RNASE9; MRE11; PPEF2; ATP12A; CES1; PPM1D; ENGASE; CHD6; ARSK; STK31; GNA14; KLK3; BAP1; ABCA8; MYO7B	2589	2534
Yadav	0.000666653	0.0106665	GO:0004784	m	2	superoxide dismutase activity	1728; 6649	SOD3; NQO1	5	5
Yadav	0.000202185	0.0115246	GO:0034455	c	2	t-UTP complex	55127; 25926	NOL11; HEATR1	3	3
Yadav	0.00077139	0.0219846	GO:0005581	c	2	collagen trimer	1289; 1290; 1306; 4481; 729238	COL5A2; COL15A1; COL5A1; SFTPA2; MSR1	87	87
