## Supplementary Table 5 for "Endogamy and high prevalence of deleterious mutations in India: evidence from strong founder events": SuppTable5.xlsx

### Sheet: Geneswith_rsIDvariants
Details of the VIP gene variants in pharmacogenomics
VaraintID	Gene	Drug	Phenotype	Level	Ref	Alt	All	Kalinga_TotalAlleleNumber	Kalinga_alleleCount	Kalinga_refCount	Kalinga_AF(%)	Kallar_TotalAlleleNumber	Kallar_alleleCount	Kallar_refCount	Kalinga_AF(%)	Reddy_TotalAlleleNumber	Reddy_alleleCount	Reddy_refCount	Reddy_AF(%)	Yadav_TotalAlleleNumber	Yadav_alleleCount	Yadav_refCount	Yadav_AF(%)
rs1051266	SLC19A1	methotrexate	Arthritis, Rheumatoid	2A	T	C	51.78	146	101	45	69.1781	144	101	43	70.1389	100	53	47	53	172	102	70	59.3023
rs1801133	MTHFR	methotrexate	Arthritis, Rheumatoid	2A	G	A	27.54	146	12	134	8.21918	144	12	132	8.33333	100	7	93	7	172	19	153	11.0465
rs3918290	DPYD	tegafur, fluorouracil, capeciatabine	Neoplasms	1A	C	T	0.46	_	_	_	_	_	_	_	_	100	3	97	3	_	_	_	_
rs1801160	DPYD	fluorouracil, capeciatabine	Neoplasms	1A	C	T	4.01	146	7	139	4.79452	144	23	121	15.9722	100	7	93	7	172	11	161	6.39535
rs1801265	DPYD	fluorouracil, capeciatabine	Neoplasms	1A	A	G	27.32	146	25	121	17.1233	144	40	104	27.7778	_	_	_	_	172	48	124	27.907
rs56038477	DPYD	fluorouracil, capeciatabine	Neoplasms	1A	C	T	1.31	_	_	_	_	_	_	_	_	_	_	_	_	172	4	168	2.32558
rs2297595	DPYD	fluorouracil, capeciatabine	Neoplasms	1A	T	C	8.01	146	10	136	6.84932	144	6	138	4.16667	96	11	85	11.4583	172	23	149	13.3721
rs1801159	DPYD	fluorouracil, capeciatabine	Neoplasms	1A	T	C	18.59	146	9	137	6.16438	144	14	130	9.72222	_	_	_	_	172	14	158	8.13953
rs2108622	CYP4F2	warfarin	Increased warfarin dose requirement	1A	C	T	22.98	146	68	78	46.5753	144	66	78	45.8333	96	33	63	_	172	87	85	50.5814
rs2231142	ABCG2	rosuvastatin	toxicity	1A	G	T	9.29	146	26	120	17.8082	144	18	126	12.5	98	10	88	10.2041	172	13	159	7.55814
rs116855232	NUDT15	mercaptopurine, azathioprine	dosage; IBD, myelosuprresion	1A	C	T	1.26	146	4	142	2.73973	144	17	127	11.8056	_	_	_	_	172	17	155	9.88372
rs2242480	CYP3A4	fentanyl	pain, postoperative	2A	C	T	30.97	146	61	85	41.7808	_	_	_	_	_	_	_	_	_	_	_	_
rs3745274	CYP2B6	efavirenz	HIV infections	1A	G	T	28.44	146	49	97	33.5616	144	49	95	34.0278	_	_	_	_	172	67	105	38.9535
rs4149056	SLCO1B1	atorvastatin	Statin-related myopathy	1A	T	C	12.05	146	7	139	4.79452	144	8	136	5.55556	_	_	_	_	172	8	164	4.65116
rs9923231	VKORC1	warfarin	Higher warfarin sensitivity	1A	C	T	31.93	_	_	_	_	_	_	_	_	_	_	_	_	_	_	_	_
rs6025	F5	hormonal contraceptives for systemic use	Arthritis, Rheumatoid	1A	C	T	1.73	_	_	_	_	144	3	141	2.08333	_	_	_	_	_	_	_	_

### Sheet: StarAllele_variants
Details of the VIP gene variants in pharmacogenomics - Genes withs star alleles
VaraintID	Gene	Phenotype	Kalinga_TotalAlleleNumber	Kalinga_alleleCount	Kalinga_AF(%)	Kallar_TotalAlleleNumber	Kallar_alleleCount	Kallar_AF(%)	Reddy_TotalAlleleNumber	Reddy_alleleCount	Reddy_AF(%)	Yadav_TotalAlleleNumber	Yadav_alleleCount	Yadav_AF(%)
CYP2B6*6	CYP2B6	Decreased function	146	37	25.3425	144	32	22.2222	_	_	_	176	49	27.8409
CYP2B6*9	CYP2B6	Decreased function	146	2	1.36986	144	6	4.16667	_	_	_	176	3	1.70455
CYP2B6*4	CYP2B6	Increased function	146	9	6.16438	144	15	10.4167	100	18	18	176	5	2.84091
CYP2C9*3	CYP2C9	No function	146	4	2.73973	144	24	16.6667	100	6	6	176	24	13.6364
CYP2C9*2	CYP2C9	Decreased function	146	9	6.16438	144	4	2.77778	_	_	_	176	4	2.27273
CYP2C19*3	CYP2C19	No function	146	4	2.73973	144	16	11.1111	_	_	_	176	27	15.3409
CYP2C19*2	CYP2C19	No function	146	39	26.7123	_	_	_	_	_	_	_	_	_
CYP2C19*17	CYP2C19	Increased function	146	34	23.2877	_	_	_	_	_	_	_	_	_
CYP2D6*3	CYP2D6	No function	146	20	13.6986	144	3	2.08333	100	3	3	176	36	20.4545
CYP2D6*4	CYP2D6	No function	146	34	23.2877	144	30	20.8333	100	25	25	176	9	5.11364
CYP2D6*41	CYP2D6	Decreased function	146	20	13.6986	144	19	13.1944	100	10	10	176	22	12.5
CYP3A5*3	CYP3A5	No function	146	62	42.4658	_	_	_	_	_	_	_	_	_
NUDT15*3	NUDT15	No function	146	4	2.73973	144	16	11.1111	_	_	_	176	16	9.09091
UGT1A1*6	UGT1A1	Decreased function	146	3	2.05479	_	_	_	100	6	6	_	_	_
HLA-B*15:02	HLA-B	Increased SCAR	146	7	4.79452	144	3	2.08333	100	1	1	176	3	1.70455
HLA-B*57:01	HLA-B	Increased SCAR	146	17	11.6438	144	14	9.72222	100	3	3	176	17	9.65909
HLA-B*58:01	HLA-B	Increased SCAR	146	6	4.10959	144	2	1.38889	100	3	3	176	3	1.70455
*SCAR = Severe Cutaneous Adeverse Reaction
