## Supplementary Table 6 for "Endogamy and high prevalence of deleterious mutations in India: evidence from strong founder events": SuppTable6.xlsx

### Sheet: Kalinga PharmGKB_significance
Comparison of AF of the PharmGKB VIP variants in Kalingas with GenomeAsia 100k, gnomAD and 1000 Genome datasets
VaraintID	Gene	Kalinga_altCount	Kalinga_refCount	Gas1k_FDR	Gas1k_reject	gnomAD_FDR	gnomAD_reject	gnomAD_SAS_FDR	gnomAD_SAS_reject	1KG_FDR	1KG_reject	1KG_SAS_FDR	1KG_SAS_reject
rs1051266	SLC19A1	101	45	0.0240024	True	0.00589412	True	0.0517033	False	2.11546e-05	True	0.0613262	False
rs1801133	MTHFR	12	134	0.47239	False	2.85727e-10	True	0.0562741	False	1.2494e-05	True	0.344491	False
rs3918290	DPYD
rs1801160	DPYD	7	139	0.47239	False	0.882408	False	0.104552	False	0.764321	False	0.245757	False
rs1801265	DPYD	25	121	5.64205e-46	True	0.242317	False	0.0599759	False	0.0528859	False	0.0548245	False
rs56038477	DPYD
rs2297595	DPYD	10	136	0.689014	False	0.596248	False	0.596248	False	0.596248	False	0.784381	False
rs1801159	DPYD	9	137	0.0502907	False	6.74102e-05	True	0.338824	False	0.000301406	True	0.638981	False
rs2108622	CYP4F2	68	78	0.47239	False	5.27708e-05	True	0.146191	False	6.85556e-08	True	0.47239	False
rs2231142	ABCG2	26	120	0.14001	False	0.0530377	False	0.00437561	True	0.0877842	False	0.0289911	True
rs116855232	NUDT15	4	142	0.0517033	False	0.180043	False	0.134841	False	0.75441	False	0.104552	False
rs2242480	CYP3A4	61	85	0.65508	False	5.24933e-13	True	0.0528859	False	1	False	0.500609	False
rs3745274	CYP2B6	49	97	0.882408	False	0.0877842	False	0.370542	False	0.75441	False	0.47239	False
rs4149056	SLCO1B1	7	139	0.882408	False	0.00321236	True	0.882408	False	0.186332	False	0.75441	False
rs9923231	VKORC1
rs6025	F5

### Sheet: Kallar PharmGKB_significance
Comparison of AF of the PharmGKB VIP variants in Kallars with GenomeAsia 100k, gnomAD and 1000 Genome datasets
VaraintID	Gene	Kallar_altCount	Kallar_refCount	Gas1k_FDR	Gas1k_reject	gnomAD_FDR	gnomAD_reject	gnomAD_SAS_FDR	gnomAD_SAS_reject	1KG_SAS	1KG_reject	1KG_SAS_FDR	1KG_SAS_reject
rs1051266	SLC19A1	101	43	0.0102461	True	0.00218013	True	0.023741961483719	True	5.51154e-06	True	0.044523	True
rs1801133	MTHFR	12	132	0.510211	False	5.23589e-10	True	0.072069094929389	False	9.92564e-06	True	0.444114	False
rs3918290	DPYD	_
rs1801160	DPYD	23	121	0.00595547	True	2.52492e-06	True	0.04748728928755	True	1.52777e-06	True	0.0321355	True
rs1801265	DPYD	40	104	4.98967e-31	True	0.317763	False	0.65220748156286	False	0.718288	False	0.768197	False
rs56038477	DPYD	_
rs2297595	DPYD	6	138	0.683616	False	0.105759	False	0.131701739096682	False	0.686241	False	0.620074	False
rs1801159	DPYD	14	130	0.480591	False	0.00921364	True	0.945680543374839	False	0.0228494	True	0.657689	False
rs2108622	CYP4F2	66	78	0.602988	False	0.000116979	True	0.225722014447708	False	2.3634e-07	True	0.602052	False
rs2231142	ABCG2	18	126	1	False	0.692426	False	0.304178282764654	False	0.8745	False	0.480591	False
rs116855232	NUDT15	17	127	0.317763	False	4.20668e-11	True	0.047629856920725	True	0.000421333	True	0.141238	False
rs2242480	CYP3A4	_
rs3745274	CYP2B6	49	95	0.971849	False	0.0748606	False	0.444113528395976	False	0.657689	False	0.54111	False
rs4149056	SLCO1B1	8	136	1	False	0.00795663	True	0.680649824954447	False	0.399969	False	0.544911	False
rs9923231	VKORC1	_
rs6025	F5	3	141	5.89275e-186	True	1	False	0.620074126677009	False	0.139061	False	0.399969	False

### Sheet: Reddy PharmGKB_significance
Comparison of AF of the PharmGKB VIP variants in Reddys with GenomeAsia 100k, gnomAD and 1000 Genome datasets
VaraintID	Gene	Reddy_altCount	Reddy_refCount	Gas1k_FDR	Gas1k_reject	gnomAD_FDR	gnomAD_reject	gnomAD_SAS_FDR	gnomAD_SAS_reject	1KG_FDR	1KG_reject	1KG_SAS_FDR	1KG_SAS_reject
rs1051266	SLC19A1	53	47	0.628234	False	0.729512	False	0.406863	False	0.628234	False	0.406863	False
rs1801133	MTHFR	7	93	0.406863	False	1.52904e-07	True	0.0984081	False	0.000172891	True	0.406863	False
rs3918290	DPYD	3	97	0.121619	False	0.0984081	False	0.0744827	False	0.062125	False	0.194957	False
rs1801160	DPYD	7	93	1	False	0.406863	False	0.628234	False	0.406863	False	0.791012	False
rs1801265	DPYD	_
rs56038477	DPYD	_
rs2297595	DPYD	11	85	0.0984081	False	0.540877	False	0.540877	False	0.0984081	False	0.147528	False
rs1801159	DPYD	_
rs2108622	CYP4F2	33	63	0.34511	False	0.406863	False	0.566599	False	0.0984081	False	0.378883	False
rs2231142	ABCG2	10	88	0.729512	False	0.896922	False	0.729512	False	0.816529	False	0.896922	False
rs116855232	NUDT15	_
rs2242480	CYP3A4	_
rs3745274	CYP2B6	_
rs4149056	SLCO1B1	_
rs9923231	VKORC1	_
rs6025	F5	_

### Sheet: Yadav PharmGKB_significance
Comparison of AF of the PharmGKB VIP variants in Yadavs with GenomeAsia 100k, gnomAD and 1000 Genome datasets
VaraintID	Gene	Yadav_altCount	Yadav_refCount	Gas1k_FDR	Gas1k_reject	gnomAD_FDR	gnomAD_reject	gnomAD_SAS_FDR	gnomAD_SAS_reject	1KG_FDR	1KG_reject	1KG_SAS_FDR	1KG_SAS_reject
rs1051266	SLC19A1	102	70	0.796501	False	0.595597	False	1	False	0.0393654	True	1	False
rs1801133	MTHFR	19	153	1	False	3.61587e-09	True	0.376637	False	0.000182588	True	0.911342	False
rs3918290	DPYD	_
rs1801160	DPYD	11	161	0.87865	False	0.471058	False	0.376637	False	0.37588	False	0.604107	False
rs1801265	DPYD	48	124	8.33791e-36	True	0.226623	False	0.664663	False	0.766402	False	0.799083	False
rs56038477	DPYD	4	168	0.2494	False	0.770834	False	0.766402	False	0.205126	False	0.766402	False
rs2297595	DPYD	23	149	0.00209932	True	0.175813	False	0.141386	False	0.00106995	True	0.00875327	True
rs1801159	DPYD	14	158	0.191119	False	0.000588909	True	0.78604	False	0.00209932	True	1	False
rs2108622	CYP4F2	87	85	0.141386	False	2.41719e-08	True	0.00966273	True	4.11845e-12	True	0.134183	False
rs2231142	ABCG2	13	159	0.205126	False	0.307136	False	0.78604	False	0.211585	False	0.633885	False
rs116855232	NUDT15	17	155	0.705049	False	7.45828e-10	True	0.205126	False	0.00291274	True	0.387236	False
rs2242480	CYP3A4	_
rs3745274	CYP2B6	67	105	0.471058	False	0.00106995	True	1	False	0.141386	False	0.969882	False
rs4149056	SLCO1B1	8	164	0.85672	False	0.000588909	True	1	False	0.191119	False	0.821232	False
rs9923231	VKORC1	_
rs6025	F5	_
