## Supplementary Table 7 for "Endogamy and high prevalence of deleterious mutations in India: evidence from strong founder events": SuppTable7.xlsx

### Sheet: PopulationStats
Population wise stats of the exome and array data
Group	ts/tv	Concordance (%)	Fst				Exome								GSA
			Kalinga	Kallar	Reddy	Yadav	MeanCov	Samples	MeanAlignedCov	Total variants (after filtering)	SNPs	Indels	Known vairants	Novel variants	Samples	Total variants (after filtering)	Genotype call rate
Kalinga	2.6	99.96	_	0.0106	0.0142	0.0077	116.43	73	99.84	171323	158856	12467	169564	1759	24	328696	0.99
Kallar	2.8	99.97	0.0106	_	0.0118	0.0052	131.04	72	99.85	80384	76701	3683	80056	328	24	386257	0.99
Reddy	2.7	99.5	0.0142	0.0118	_	0.0104	142.1	50	99.94	79255	75019	4236	78422	833	24	320806	0.99
Yadav	2.8	99.98	0.0077	0.0052	0.0104	_	98.23	86	99.92	82761	78678	4083	82625	136	24	339725	0.99
